# Non-Blood Liquid Biopsy of Nipple Discharge to Decode Tumor-Derived CNV Signatures for Breast Cancer Detection and Prognostication

**DOI:** 10.64898/2026.11.24.26365856

**Authors:** Yalun Li, Pengming Pu, Hengyi Xu, Ruijie Zhou, Pengrui Tang, Wen Wen, Guangdong Qiao, Yeqing Zhou, Ge Gao, Yuchen Liu, Yansong Huang, Zizhao Guo, Tongxuan Shang, Lin Cong, Jiahui Xiang, Jiang Wu, Dongxu Ma, Hezhi Fang, Jiaqi Liu

## Abstract

Accurate, noninvasive diagnosis of malignant nipple discharge remains a longstanding clinical challenge. This study evaluated somatic copy-number variations (CNVs) in nipple discharge DNA (ndDNA) as high-fidelity diagnostic biomarkers and explored their cellular origins and shedding mechanisms. We derived a 20-feature CNV panel from large-scale genomic datasets and validated its diagnostic potential. Integrative single-cell analysis of 50 patients revealed that these features predominantly arose in ancestral states across molecular subtypes and exhibited functionally relevant co-occurrence patterns. In clinical cohorts, ndDNA-based detection achieved 74.4% sensitivity and 94.4% specificity (AUC = 0.863), significantly outperforming plasma cell-free DNA (AUC = 0.517; p < 0.0001). Paired single-cell RNA sequencing confirmed high concordance between ndDNA profiles and malignant epithelial cells. High-fidelity epithelial subclusters displayed active estrogen signaling and distinct immune interactions, and a derived Fidelity Score independently predicted favorable prognosis in two external survival cohorts. Our findings establish nipple discharge as a tumor-proximal liquid biopsy that preserves early tumor genomic signatures with minimal dilution, advancing noninvasive diagnostic and prognostic strategies.

**Graphic Abstract:** 
