## Supplementary Table S2 for "Non-Blood Liquid Biopsy of Nipple Discharge to Decode Tumor-Derived CNV Signatures for Breast Cancer Detection and Prognostication"

### Sheet: Beijing malignant cohort 1
Supplementary Table S2. Clinical characteristics of the plasma cfDNA cohort
Sheet1: Beijing malignant cohort 1 (n = 80)
	Patient_ID	Experiment_ID	Gender	Age_range	Collect_plasma_time.	Pathological_type	Clinical_tage	TNM	LN_metastasis_status.	Tumor_size_cm	Differentiation_degree	Molecular_subtype	Ultrasound_BIRADS	Molybdenum_target_BIRADS	MRI
1	BCA2070	BB21BN0419-KB4QY00D	Female	71-75	preoperative	Invasive Carcinoma	Ⅲ	T1cN0（sn）	No	1.5	G3	HR- HER2+	4c		5
2	BCA2113	BT22200298-KB4QY00D	Female	36-40	preoperative	Invasive Carcinoma	Ⅲ	T1a(m)N2	Yes	0.3	G2	HR+HER2-	4B		4
3	BCA2006	BB210L0723-KB4QY00D	Female	36-40	preoperative	Invasive Carcinoma	I	T1cN0(sn)	No	2	G3	TNBC	6		6
4	BCA2129	BT223G0320-KB4QY00D	Female	51-55	preoperative	Invasive Carcinoma	Ⅲ	T1cN2a	Yes	1.1	G2	HR+HER2-	5
5	BCA2057	BB21BF0361-KB4QY00D	Female	76-80	preoperative	DCIS	DCIS	TisN0(sn)	No	1.5		HR+HER2-	4C	4
6	BCA2069	BB21BN0418-KB4QY00D	Female	46-50	preoperative	DCIS	DCIS	Tis（DCIS）N0（sn）	No	0.9		HR+HER2-	4b
7	BCA2130	BT223G0321-KB4QY00D	Female	41-45	preoperative	DCIS	DCIS	Tis	No	NA		HR+HER2-
8	BCA2100/BCA20100	BT221K0438-KB4QY00D	Female	41-45	preoperative	Invasive Carcinoma	I	T1N0M0	No	0.9	G2	TNBC	5
9	BCA2014	BT210T0486-KB4QY00D	Female	66-70	preoperative	Invasive Carcinoma	I	T1bN0（sn）	No	0.8	G2	HR+HER2+
10	BCA2007	BB210L0724-KB4QY00D	Female	51-55	preoperative	Invasive Carcinoma	I	T1bN0(sn)	No	0.9	G1	HR+HER2-	4C
11	BCA2022	BT21A50289-KB4QY00D	Female	56-60	preoperative	Invasive Carcinoma	II	T1aN1	Yes	1.5	G3	HR+HER2+	5
12	BCA2089	BT221C0557-KB4QY00D	Female	51-55	preoperative	Invasive Carcinoma	I	T1mi(m)N0	No	<0.1		HR-HER2+	5		5
13	BCA2024	BT21AB0275-KB4QY00D	Female	46-50	preoperative	Invasive Carcinoma	III	T2N1	Yes	2.5	G3	HR+HER2+	4C	4B	4
14	BCA2010	BB210S1049-KB4QY00D	Female	71-75	preoperative	Invasive Carcinoma	I	T1cN0(sn)	No	1.5	G2	HR+HER2-	4C	4
15	BCA2021	BT21A50288-KB4QY00D	Female	46-50	preoperative	Invasive Carcinoma	I	T1a（m）N0（sn）	No	1.5		HR+HER2-	4A
16	HAR55	PA198T0212-H011S94U	Female	46-50	preoperative	Invasive Carcinoma	I	T1cN0M0	No	1.5	G2	HR-HER2+	4C	4A
17	BCA2054	BT21B90342-KB4QY00D	Female	46-50	preoperative	Invasive Carcinoma	I	T1cN0（sn）	No	1.5	G2	HR+HER2-	5
18	BCA2087	BT22190086-KB4QY00D	Female	51-55	preoperative	Invasive Carcinoma	I	T1aN0（sn）	No	0.12		HR+HER2-	5	4C	5
19	BCA2093	BT221C0560-KB4QY00D	Female	51-55	preoperative	Invasive Carcinoma	I	T1cN0(sn)	No	1.8	G2	HR+HER2-	5	4C
20	BCA2123	BT222P0355-KB4QY00D	Female	36-40	preoperative	Invasive Carcinoma	I	T1cN0（sn）	No	1.2	G1	HR+HER2-	5
21	BCA2124	BT222P0356-KB4QY00D	Female	61-65	preoperative	Invasive Carcinoma	I	T1c(m)N0	No	1.5	G1	HR+HER2-	5		5
22	BCA2128	BT223G0319-KB4QY00D	Female	61-65	preoperative	Invasive Carcinoma	I	T1bN0（sn）	No	0.9	G1	HR+HER2-	4B
23	BCA2053	BT21B90341-KB4QY00D	Female	46-50	preoperative	Invasive Carcinoma	III	T2N3a	Yes	2.4	G3	TNBC	5
24	HAR60	PA198V0221-H011S94U	Female	51-55	preoperative	Invasive Carcinoma	I	T1cN0M0	No	1.3	G2	HR+HER2-	4a	4b
25	BCA2056	BB21BF0360-KB4QY00D	Female	66-70	preoperative	Invasive Carcinoma	III	T2N1a	Yes	2.1	G2	HR+HER2+	4C	4B
26	HAR34	PA198H0110-C5CCH2DXNF2-	Female	66-70	preoperative	Invasive Carcinoma	I	T1bN0M0	No	0.9	G2	HR+HER2-	4b	4a
27	BCA2058	BB21BF0362-KB4QY00D	Female	61-65	preoperative	Invasive Carcinoma	I	T1bN0(sn)	No	0.9		TNBC	4A
28	BCA2059	BB21BF0363-KB4QY00D	Female	36-40	preoperative	Invasive Carcinoma	Ⅲ	T2(m)N3a	Yes	2.4	G3	HR+ HER2+
29	HAR41	PA198P0122-C5CCH2DXNF2-	Female	61-65	preoperative	Invasive Carcinoma	I	T1cN0M0	No	1.3	G2	HR+HER2-	4b	5
30	HAR75	PA19960265-C5CCH2DXNF2-	Female	51-55	preoperative	Invasive Carcinoma	I	T1aN0M0	No	0.4	G1	HR+HER2-	4a	3
31	BCA2072	BT21BP0325-KB4QY00D	Female	46-50	preoperative	Invasive Carcinoma	Ⅲ	T1cN0	No	1.2	G3	TNBC
32	BCA2073	BT21BP0326-KB4QY00D	Female	61-65	preoperative	Invasive Carcinoma	Ⅲ	T2N1a	Yes	2.5	G3	HR+HER2+
33	BCA2074	BT21BV0719-KB4QY00D	Female	66-70	preoperative	Invasive Carcinoma	Ⅲ	T2N2a	Yes	4	G3	HR+ HER2+	5
34	BCA2085	BT22190084-KB4QY00D	Female	56-60	preoperative	DCIS	DCIS	Tis	No	0.6		HR+HER2+
35	BCA2086	BT22190085-KB4QY00D	Female	61-65	preoperative	Invasive Carcinoma	II	T2N1M0	Yes	3.2	G2	TNBC	5	5
36	BCA2008	BB210L0725-KB4QY00D	Female	51-55	preoperative	Invasive Carcinoma	II	T1aN1a	Yes	0.4	G2	HR+HER2-
37	BCA2088	BT22190087-KB4QY00D	Female	46-50	preoperative	Invasive Carcinoma	II	T2N0	No	2.8	G2	TNBC	5	4C	4
38	HAR54	PA198T0210-C5CCH2DXNF2-	Female	56-60	preoperative	Invasive Carcinoma	I	T1cN0M0	No	1.5	G3	HR-HER2+	4C	4B
39	BCA2095	BT221K0432-KB4QY00D	Female	61-65	preoperative	Invasive Carcinoma	II	T2（m）N0	No	2.3	G3	HR+HER2+	4C	4B	5
40	BCA2098	BT221K0436-KB4QY00D	Female	51-55	preoperative	Invasive Carcinoma	I	T1cN0(sn)	No	1.4	G3	TNBC	4B		4
41	BCA2103/1-25-26	BT221S0525-KB4QY00D	Female	51-55	preoperative	DCIS	DCIS	TisN0（sn）	No	3		TNBC	3		4
42	BCA2104/1-25-31	BT221T0115-KB4QY00D	Female	51-55	preoperative	DCIS	DCIS	TisN0（sn）	No	1.2		HR+ HER2+	3	4B	4
43	BCA2105/1-26-33	BT221S0527-KB4QY00D	Female	56-60	preoperative	DCIS	DCIS	TisN0(sn)	No	2.5		HR+ HER2 2+	4B		4
44	BCA2023	BT21AB0274-KB4QY00D	Female	61-65	preoperative	Invasive Carcinoma	II	T2N0	No	2.5	G3	HR-HER2+	5
45	BCA2111	BT22200296-KB4QY00D	Female	46-50	preoperative	Invasive Carcinoma	I	T1cN0(sn)	No	1.7	G3	TNBC	5	4
46	BCA2052	BT21B90340-KB4QY00D	Female	46-50	preoperative	Invasive Carcinoma	II	T2N0	No	2.7	G3	HR+HER2-	5		5
47	BCA2055	BT21B90343-KB4QY00D	Female	46-50	preoperative	Invasive Carcinoma	II	T2N0(sn)	No	2.6	G2	HR+HER2-	4C
48	BCA2060	BB21BF0364-KB4QY00D	Female	51-55	preoperative	Invasive Carcinoma	II	T2N0(sn)	No	2.8	G2	HR+ HER2-	4C	5	5
49	BCA2063	BT21BF0367-KB4QY00D	Female	41-45	preoperative	Invasive Carcinoma	II	T2N1	Yes	3.4	G2	HR+ HER2-	4C	4B
50	BCA2065	BT21BN0414-KB4QY00D	Female	66-70	preoperative	Invasive Carcinoma	II	T2N0(sn)	No	3.5	G2	HR+HER2-	5
51	BCA2066	BT21BN0415-KB4QY00D	Female	51-55	preoperative	Invasive Carcinoma	II	T2N3	Yes	3	G2	HR+ HER2-	5
52	BCA2071	BB21BN0420-KB4QY00D	Female	21-25	preoperative	Invasive Carcinoma	II	T1aN0(sn)	No	0.5	G2	HR+HER2-	3	0	4
53	BCA2075	BB21BV0716-KB4QY00D	Female	76-80	preoperative	Invasive Carcinoma	II	T2N1a	Yes	4	G3	HR+HER2-	5
54	BCA2076	BB21BV0717-KB4QY00D	Female	46-50	preoperative	Invasive Carcinoma	II	T1cN1a	Yes	1.7	G2	HR+ HER2-	4c
55	BCA2077	BT21BV0718-KB4QY00D	Female	46-50	preoperative	Invasive Carcinoma	II	T2N0	No	2.8	G2	HR+HER2-	5
56	BCA2097	BT221K0435-KB4QY00D	Female	56-60	preoperative	Invasive Carcinoma	II	T1cN1a	Yes	1.5	G1	HR+HER2-	4C		5
57	BCA2108/1-26-20	BT221T0118-KB4QY00D	Female	46-50	preoperative	Invasive Carcinoma	II	T1cN1a	Yes	1.4	G2	HR+HER2-	5
58	BCA1130	PB197B0305-H011S94U	Female	46-50	preoperative	Invasive Carcinoma	I	T1cN0M0	No	2	G3	HR+HER2+	4C
59	BCA1120	PB197B0297-H011S94U	Female	51-55	preoperative	Invasive Carcinoma	II	T2N0M0	No	3	G3	HR-HER2+	4C	4C
60	BCA2109	BT22200294-KB4QY00D	Female	36-40	preoperative	Invasive Carcinoma	II	T2N0(sn)	No	4.8		HR+HER2-	4A		4
61	HAR39	PA198L0230-H011S94UY00D	Female	41-45	preoperative	Invasive Carcinoma	I	T1cN0M0	No	1.6	G2	HR+HER2+	4b	3
62	BCA1108	PB19740293-C5CCH2DXNF2-	Female	66-70	preoperative	Invasive Carcinoma	II	T2N0M0	No	4	G3	HR-HER2+	4C	4C
63	BCA1123	PB197B0300-C5CCH2DXNF2-	Female	36-40	preoperative	Invasive Carcinoma	II	T2N1M0	Yes	2.3	G3	HR-HER2+	4C	4C
64	BCA2119	BT222H0262-KB4QY00D	Female	56-60	preoperative	Invasive Carcinoma	II	T1c（m）N1a	Yes	2	G2	HR+HER2-	5
65	BCA2122	BT222P0354-KB4QY00D	Female	71-75	preoperative	Invasive Carcinoma	II	T1cN1a	Yes	1.5	G2	HR+HER2-	4C
66	HC67	PB197B0293-C5CCH2DXNF2-	Female	61-65	preoperative	DCIS	DCIS	TisN0M0	No	3		TNBC	3	4b
67	BCA1154	PB197Q0422-C5CCH24XNF2-S94UY00D	Female	41-45	preoperative	Invasive Carcinoma	III	T1cN2M0	Yes	1.5		TNBC	4C	4C	4C
68	BCA1166	PB197Q0431-H011S94U	Female	46-50	preoperative	Invasive Carcinoma	II	T1cN1M0	Yes	1.4	G1	HR+HER2-	4C	4C
69	BCA1135	PB197H0316-C5CCH2DXNF2-	Female	56-60	preoperative	Invasive Carcinoma	III	T1bN2M0	Yes	0.8	G2	HR-HER2+	4C		4C
70	HAR43	PA198P0126-C5CCH2DXNF2-	Female	41-45	preoperative	Invasive Carcinoma	II	T1cN1M0	Yes	1.5	G2	HR+HER2-	4b	4b
71	HAR51	PA198Q0087-C5CCH24XNF2-S94UY00D	Female	41-45	preoperative	Invasive Carcinoma	III	T2N2M0	Yes	2.5	G3	HR-HER2+	4C	4C
72	HAR37	PA198L0226-C5CCH2DXNF2-	Female	71-75	preoperative	Invasive Carcinoma	II	T1cN1M0	Yes	1.9	G2	HR+HER2？	4C	5
73	HAR25	PA198H0092-C5CCH2DXNF2-	Female	66-70	preoperative	Invasive Carcinoma	III	T1cN2M0	Yes	1.3	G3	HR-HER2+	4C	4B
74	HAR26	PA198H0094	Female	61-65	preoperative	Invasive Carcinoma	II	T2N1M0	Yes	2.1	G3	TNBC	4C	4B
75	BCA2164	BT22770450-KB4QY00D	Female	46-50	preoperative	Invasive Carcinoma	II	T1cN1	Yes	1.8	G3	TNBC	5	4b
76	BCA2165	BT22770451-KB4QY00D	Female	56-60	preoperative	Invasive Carcinoma	I	T1cN0(sn)	No	1.5	G3	TNBC
77	BCA2016	BT21A50283-KB4QY00D	Female	61-65	preoperative	Invasive Carcinoma	III	T2N3a	Yes	2.5	G2	HR+HER2-	4B
78	HAR44	PA198P0128-C5CCH24XNF2-S94UY00D	Female	46-50	preoperative	Invasive Carcinoma	III	T2N2M0	Yes	3.5	G2	HR-HER2+		4c
79	BCA1102	PB19740287-C5CCH2DXNF2-	Female	41-45	preoperative	Invasive Carcinoma	III	T2N3M0	Yes	2.7	G2	HR+HER2-	4C	4C
80	HAR53	PA198T0208-C5CCH24XNF2-S94UY00D	Female	61-65	preoperative	Invasive Carcinoma	III	T2N2M0	Yes	3	G2	HR+HER2-	5	5

### Sheet: Yantai malignant cohort
Supplementary Table 2. Clinical characteristics of the plasma cfDNA cohort
Sheet2: Yantai malignant cohort (n = 48)
	Patient_ID	Experiment_ID	Gender	Age_range	Pathological_Type	Stage	Differentiation_Grade	TNM_Stage	LN_Metastasis_Status	Maximum_Tumor_Diameter_cm	Molecular_Subtype	Ultrasound_BIRADS	Mammography_BIRADS
1	2363811	PA225G0281	Female	46-50	invasive carcinoma	II	G3	cT2N0M0	No	3.7	HR- HER2-	4c	4c
2	2364217	PA225G0287	Female	41-45	invasive ductal carcinoma	II	G3	pT2N0M0	No	2.2	HR- HER2+	5
3	2363639	PA225G0319	Female	71-75	invasive ductal carcinoma	Ⅳ	G2	pT2NxMx	Yes	2.8	HR+ HER2-	5
4	2360121	PA225G0286	Female	51-55	DCIS	DCIS		pTisN0M0	No	3	HR+ HER2-	4b	5
5	2364484	PA225G0293	Female	31-35	Ductal carcinoma in situ with microinvasion	DCIS		pTisN0M0	No	3.5	HR+ HER2-	4c	4b
6	2373506	PA225G0276	Female	46-50	DCIS	DCIS		pTisN0M0	No	1.1	HR+ HER2-	4b	4a
7	2327344	PA225G0283	Female	46-50	invasive ductal carcinoma	I		pT1N0M0	No	1.5	HR+ HER2-	4c	4c
8	2368157	PA225G0294	Female	51-55	invasive ductal carcinoma	I	G3	pT1N0M0	No	1.7	HR+ HER2-	4c	5
9	2368741	PA225G0285	Female	51-55	invasive ductal carcinoma	I	G2	pT1N0M0	No	1.4	HR+ HER2-	4c
10	795073	PA225G0289	Female	36-40	invasive carcinoma	I	G2	pT1N0Mx	No	1.7	HR+ HER2-	4c
11	1366560	PA225G0271	Female	51-55	invasive carcinoma	I	G2	pT1cN0M0	No	1.1	HR+ HER2-	4b	4c
12	2306774	PA225G0273	Female	56-60	invasive ductal carcinoma	I	G2	pT1N0M0	No	0.8	HR+ HER2-	4c	4c
13	2373365	PA225G0327	Female	41-45	Ductal carcinoma in situ with microinvasion	I	G1	pT1N0M0	No	2.5	HR+ HER2-	4a	4b
14	2374366	PA225G0258	Female	56-60	invasive carcinoma	I	G2	pT1N0MX	No	0.9	HR+ HER2-	4b	4b
15	2323352	PA225G0278	Female	61-65	invasive ductal carcinoma	I	G2	pT1N0M0	No	1.5	HR+ HER2-
16	2363755	PA225G0323	Female	61-65	invasive ductal carcinoma	II	G3	pT2N0M0	No	2.5	HR+ HER2-	4c	4c
17	2364473	PA225G0328	Female	46-50	invasive carcinoma	II		Ct2n1m0	Yes	2.7	HR+ HER2-	4c
18	2368599	PA225G0334	Female	71-75	invasive carcinoma	II	G1	pT1N1M0	Yes	1.7	HR+ HER2-	5	4c
19	2371392	PA225G0253	Female	41-45	invasive carcinoma	II	G2	cT2N1M0	Yes	3.3	HR+ HER2-	5	5
20	2371407	PA225G0267	Female	56-60	invasive carcinoma	II	G2	cT2N1M0	Yes	3.1	HR+ HER2-	5	4c
21	2373012	PA225G0255	Female	41-45	invasive carcinoma	II	G2	cT2N1M0	Yes	2.8	HR+ HER2-	5	5
22	2373839	PA225G0315	Female	56-60	invasive ductal carcinoma	II	G3	cT2N1M0	Yes	2.5	HR+ HER2-	4c	5
23	2374399	PA225G0269	Female	61-65	invasive carcinoma	II	G2	cT2N1M0	Yes	3.3	HR+ HER2-	5
24	2374847	PA225G0335	Female	41-45	invasive carcinoma	II	G2	pT1N1M0	Yes	1.8	HR+ HER2-	4b	4b
25	2380339	PA225G0263	Female	56-60	invasive carcinoma	II		pT1N1M0	Yes	1.8	HR+ HER2-	5	5
26	2380842	PA225G0266	Female	61-65	invasive carcinoma	II	G2	pT3N0M0	No	5.5	HR+ HER2-	5	5
27	2371966	PA225G0332	Female	71-75	invasive carcinoma	III	G2	cT3N1M0	Yes	5.8	HR+ HER2-	5
28	2215633	PA225G0329	Female	61-65	invasive carcinoma	III		cT2N3M0	Yes	3.2	HR+ HER2-	5	5
29	2373911	PA225G0270	Female	56-60	invasive carcinoma	III	G2	cT2N2M0	Yes	2	HR+ HER2-	5	5
30	2375880	PA225G0331	Female	36-40	invasive carcinoma	III	G2	pT2N2Mx	Yes	2.2	HR+ HER2-	4c	5
31	2380424	PA225G0275	Female	56-60	invasive carcinoma	III	G2	cT2N3M0	Yes	3	HR+ HER2-	5	5
32	1341758	PA225G0282	Female	61-65	invasive carcinoma	IV	G3	cT3N1M1	Yes	4	HR+ HER2-	4c	5
33	2363383	PA225G0288	Female	56-60	invasive carcinoma	II	G2	cT2N1M0	Yes	4.5	HR+ HER2+	5
34	2363655	PA225G0262	Female	56-60	invasive ductal carcinoma	II	G2	cT2N0M0	No	2.8	HR+ HER2+	5	5
35	2363652	PA225G0297	Female	56-60	invasive carcinoma	III		cT3N1M0	Yes	5.8	HR+ HER2+	4c	4c
36	723400	PA225G0260	Female	41-45	invasive carcinoma	II	G2	cT2N1M0	Yes	2.5	HR+ HER2+	5	5
37	2227392	PA225G0264	Female	56-60	invasive carcinoma	II	G3	pT1N1M0	Yes	1.8	HR+ HER2+	4c	4b
38	2374865	PA225G0333	Female	61-65	invasive carcinoma	IV		cT2N2M1	Yes	4.9	HR+ HER2+	5	5
39	2374873	PA225G0320	Female	56-60	invasive carcinoma	II	G2	pT2N0MX	No	3.5	HR+ HER2+	4c	4c
40	2375893	PA225G0292	Female	36-40	invasive carcinoma	II	G3	cT2N1M0	Yes	2.4	HR-HER2+	5	4b
41	2357449	PA225G0272	Female	51-55	invasive ductal carcinoma	II	G3	pTxN1M0	Yes	2.3	TNBC	4b	4b
42	2361331	PA225G0280	Female	66-70	invasive lobular carcinoma	I	G2	pT1N0M0	No	1.8	TNBC	4c
43	2368610	PA225G0256	Female	61-65	invasive carcinoma	II	G3	cT2N1M0	Yes	3	TNBC	5
44	2371567	PA225G0261	Female	61-65	invasive carcinoma	II	G3	cT2N1M0	Yes	5.7	TNBC	5	5
45	2373895	PA225G0290	Female	76-80	invasive carcinoma	I	G2	pT1N0M0	No	0.6	TNBC	4b	4b
46	2373838	PA225G0257	Female	66-70	invasive ductal carcinoma	II	G3	pT2N0MX	No	2.5	TNBC	4c	5
47	2373879	PA225G0265	Female	56-60	DCIS	DCIS		pTisN0M0	No	2.5	TNBC	4c	4c
48	2374887	PA225G0330	Female	76-80	invasive carcinoma	II		cT2N1M0	Yes	4	NA	5	5

### Sheet: Beijing malignant cohort 2
Supplementary Table 2. Clinical characteristics of the plasma cfDNA cohort
Sheet3: Beijing malignant cohort 2 (n = 21)
	Patient_ID	Experiment_ID	Gender	Age_range	Pathological_Type	Stage	TNM_Stage	Treatment_Before_Surgery	LN_Metastasis_Status	Maximum_Tumor_Diameter_cm	Molecular_Subtype	Miller_Payne_NCT_Stage	Ultrasound_BI_RADS	Mammography_BI_RADS	MRI
1	BCA2017	BT21A50284-KB4QY00D	Female	36-40	invasive carcinoma	0	ypN0（sn）	After neoadjuvant chemotherapy	No	0	HR+HER2+	5		4B	4C
2	BCA2099	BT221K0437-KB4QY00D	Female	56-60	invasive carcinoma	0	ypT0N0(sn)	After neoadjuvant chemotherapy	No	0	HR-HER2+	5
3	BCA2107	BT221S0528-KB4QY00D	Female	46-50	invasive carcinoma	0	ypT0N0	After neoadjuvant chemotherapy	No	0	HR+HER2-	5	5		5
4	BCA2163	BT22770449-KB4QY00D	Female	46-50	invasive carcinoma	0	ypT0N0	After neoadjuvant chemotherapy	No	0	TNBC	5
5	BCA2005	BB210L0722-KB4QY00D	Female	31-35	invasive carcinoma	I	T1aN0	After neoadjuvant chemotherapy	No	2.1mm	TNBC	4		4
6	BCA2094	BT221K0431-KB4QY00D	Female	56-60	invasive carcinoma	I	ypT1aN0	After neoadjuvant chemotherapy	No	0.5cm	TNBC	4	4C	4B	5
7	BCA2114	BT22200299-KB4QY00D	Female	36-40	invasive carcinoma	I	ypT1miN0	After neoadjuvant chemotherapy	No	1mm	HR+HER2+	4	5
8	BCA2115	BT222H0260-KB4QY00D	Female	51-55	invasive carcinoma	I	ypT1bN0(sn)	After neoadjuvant chemotherapy	No	6mm	TNBC	4	4C	4B
9	BCA2158	BT226V0370-KB4QY00D	Female	26-30	invasive carcinoma	I	T1a(m)N0	After neoadjuvant chemotherapy	No	2mm	HR+HER2 -	4	5
10	BCA2160	BT226V0372-KB4QY00D	Female	46-50	invasive carcinoma	I	T1miN0(sn)	After neoadjuvant chemotherapy	No	0.1mm		4
11	BCA2015	BT210T0487-KB4QY00D	Female	31-35	invasive carcinoma	III	T1cN2a	After neoadjuvant chemotherapy	Yes	1.3cm	HR+HER2-	3	4C
12	BCA2064	BT21BN0413-KB4QY00D	Female	26-30	invasive carcinoma	II	T1c(m)N1a	After neoadjuvant chemotherapy	Yes	1.5cm	HR+HER2+	3	4		4
13	BCA2067	BT21BN0416-KB4QY00D	Female	46-50	invasive carcinoma	III	T2N2a	After neoadjuvant chemotherapy	Yes	2.2cm	HR+HER2-	3	5
14	BCA2079	BT221C0556-KB4QY00D	Female	46-50	invasive carcinoma	Ⅲ	T2N2	After neoadjuvant chemotherapy	Yes	3cm	HR+HER2-	3
15	BCA2083	BT22170504-KB4QY00D	Female	51-55	invasive carcinoma	Ⅲ	T1cN3a	After neoadjuvant chemotherapy	Yes	1.3cm	HR+HER2-	3
16	BCA2084	BT22170505-KB4QY00D	Female	51-55	invasive carcinoma	II	T1cN1a	After neoadjuvant chemotherapy	Yes	18mm	HR+	3
17	BCA2106	BT221S0526-KB4QY00D	Female	51-55	invasive carcinoma	I	ypT1cN0	After neoadjuvant chemotherapy	No	1.2cm	HR+HER2-	3			5
18	BCA2112	BT22200297-KB4QY00D	Female	51-55	Ductal carcinoma in situ with microinvasion	Ⅲ	ypTxN2a	After neoadjuvant chemotherapy	Yes	0.6cm	HR+HER2-	3
19	BCA2019	BT21A50286-KB4QY00D	Female	56-60	invasive lobular carcinoma	III	T3N3c	After neoadjuvant chemotherapy	Yes	60mm	HR+HER2-	2	5	6	5
20	BCA2068	BT21BN0417-KB4QY00D	Female	46-50	Ductal carcinoma in situ with microinvasion	II	T1aN0	After neoadjuvant chemotherapy	No	3.1cm	HR+HER2+	2	5	5	5
21	BCA2078	BT21BV0720-KB4QY00D	Female	31-35	invasive carcinoma	II	T2N1	After neoadjuvant chemotherapy	Yes	28mm	HR+HER2-	2	4C	5

### Sheet: Beijing benign cohort
Supplementary Table 2. Clinical characteristics of the plasma cfDNA cohort
Sheet4: Beijing benign cohort (n = 34)
	Patient_ID	Experiment_ID	Gender	Age_range	Pathological_Type	Maximum_Diameter_cm	Ultrasound_BI_RADS	Mammography_BI_RADS	MRI
1	BCA2004	BB210L0721-KB4QY00D	Female	36-40	Fibroma	1.2	4A	4
2	BCA2101/BCA20101	BT221K0439-KB4QY00D	Female	41-45	Intraductal papilloma	0.8	4B		4
3	BCA2082	BT22170503-KB4QY00D	Female	56-60	Inflammation	2	4B
4	BCA2091	BT221C0558-KB4QY00D	Female	26-30	Adenosis	0.2	4A	4A
5	BCA2092	BT221C0559-KB4QY00D	Female	46-50	Adenosis	NA	4B	0	4
6	BCA2096	BT221K0433-KB4QY00D	Female	66-70	Intraductal papilloma	2.1	5		4C
7	BCA2102/1-25-28	BT221T0117-KB4QY00D	Female	61-65	Intraductal papilloma	1.1	4B		4
8	BCA2118	BT222H0261-KB4QY00D	Female	46-50	Intraductal papilloma	0.6	4A		4
9	BCA2121	BT222H0263-KB4QY00D	Female	71-75	Fibroma	2	4A	4B
10	BCA2125	BT222P0357-KB4QY00D	Female	66-70	Intraductal papilloma	1.7	4		4
11	BCA1156	PB197Q0424-H011S94U	Female	61-65	Adenosis	0.8	4B	4A	4B
12	HC77	PB19830476-H011S94U	Female	31-35	Adenosis	0.9	4B		4B
13	HC68	PB197B0294-H011S94U	Female	61-65	Adenosis	0.4	4C	4B
14	BCA1132	PB197B0307-H011S94U	Female	31-35	nodular fasciitis	3	4A	4A
15	HC69	PB197G0217-H011S94U	Female	36-40	Adenosis	1.3	4C		4B
16	Z137	DB194J0549-H011S94U	Female	46-50	Adenosis	0.8	3	4B
17	HAR31	PA198H0104-H011S94U	Female	56-60	Fibroma	NA	4a	3
18	HAR33	PA198H0108-H011S94UY00D	Female	26-30	Fibroma	NA	3	1
19	HAR23	PA198F0081-H011S94UY00D	Female	21-25	Fibroma	NA	3
20	HAR24	PA198F0083-H011S94UY00D	Female	41-45	Adenosis	NA	3	3
21	HAR40	PA198L0232-H011S94UY00D	Female	41-45	Fibroma	NA	4a	2
22	HAR73	PA19960261-H011S94UY00D	Female	46-50	Fibroma	NA	4b	2
23	HC66	PB19740285-H011S94UY00D	Female	41-45	Intraductal papilloma	2.5	4B	4A
24	BCA1093	PB196T0294-H011S94UY00D	Female	41-45	Adenosis	2.8	4C		4B
25	BCA1111	PB19740296-H011S94UY00D	Female	46-50	Adenosis	0.7	4B	4B	4B
26	HAR30	PA198H0102-H011S94UY00D	Female	36-40	Fibroma	NA	3	4A
27	HAR18	PA198F0071-H011S94UY00D	Female	46-50	Fibroma	NA	3	3
28	BCA1128	PB197B0304-H011S94UY00D	Female	26-30	Fibroma	2.5	4B
29	BCA1096	PB196T0297-H011S94UY00D	Female	41-45	Adenosis	1.2	4C	4C	4C
30	HAR49	PA198Q0083-H011S94UY00D	Female	56-60	Adenosis	NA	4a	2
31	HAR42	PA198P0124-H011S94UY00D	Female	26-30	Fibroma	NA	3	3
32	HAR38	PA198L0228-H011S94UY00D	Female	56-60	Inflammation	NA	4B	4B
33	HAR48	PA198Q0081-H011S94UY00D	Female	31-35	Fibroma	NA	3	3
34	BCA2159	BT226V0371-KB4QY00D	Female	41-45	Intraductal papilloma	3	3
