## Supplementary Table S4 for "Non-Blood Liquid Biopsy of Nipple Discharge to Decode Tumor-Derived CNV Signatures for Breast Cancer Detection and Prognostication"

### Sheet: Supplementary Table S1
Supplementary Table S4. Details of the 20 breast cancer-specific CNV features selected for the diagnostic panel
Feature name	Alternation class	Cytoband	Chr	Start	End	Frequency	Adjusted p-values	nGenes	Genes
AMP01	Amplification	1q21.3	1	150524381	150705580	0.744444	1.3669e-36	7	ENSA,MCL1,ADAMTSL4,GOLPH3L,HORMAD1,ADAMTSL4-AS1,MIR4257
AMP02	Amplification	1q21.3	1	154998687	155051832	0.760185	2.1967e-22	5	ADAM15,ZBTB7B,DCST2,DCST1,LOC100505666
AMP03	Amplification	1q23.3	1	160917103	161148819	0.755556	2.0143e-19	11	NIT1,PFDN2,USF1,DEDD,F11R,NECTIN4,KLHDC9,ITLN2,ARHGAP30,TSTD1,LOC101928372
AMP04	Amplification	1q32.1	1	202293777	206049856	0.778704	4.9472e-07	73	ADORA1,ATP2B4,CHI3L1,CHIT1,CTSE,ELK4,FMOD,KISS1,MDM4,MYBPH,MYOG,PPP1R12B,CDK18,PIK3C2B,PRELP,RABIF,RBBP5,REN,SNRPE,CNTN2,BTG2,PPFIA4,RAB29,SOX13,ZC3H11A,TMCC2,LRRN2,KDM5B,PLEKHA6,NFASC,DSTYK,OPTC,UBE2T,ADIPOR1,CYB5R1,LAX1,KLHDC8A,ETNK2,KLHL12,LGR6,NUCKS1,NUAK2,LINC00260,PPP1R15B,SLC45A3,TMEM183A,LEMD1,SLC26A9,SYT2,LINC00628,GOLT1A,LOC148709,MFSD4A,PM20D1,SLC41A1,LINC00303,LEMD1-AS1,LOC284578,LOC2…
AMP05	Amplification	1q42.3	1	234390195	235245254	0.756481	2.0966e-10	13	TARBP1,TOMM20,RBM34,ARID4B,IRF2BP2,SNORA14B,LINC01348,LINC00184,LINC01354,LINC01132,MIR4753,LOC101927787,LOC101927851
AMP06	Amplification	1q44	1	242880980	248956422	0.736111	6.0962e-08	86	ADSS,HNRNPU,ZNF124,CEP170,AKT3,ZBTB18,SDCCAG8,TRIM58,AHCTF1,OR1C1,OR2M4,OR2L2,OR2L1P,OR2T1,DESI2,SCCPDH,KIF26B,ZNF692,ZNF695,TFB2M,SMYD3,ZNF669,ZNF672,SH3BP5L,OR2L5,OR2G3,OR2G2,OR2C3,EFCAB2,ZNF496,ZNF670,NLRP3,COX20,OR2M5,OR2M3,OR2T12,OR14C36,OR2T34,OR2T10,OR2T4,OR2T11,OR2B11,GCSAML,GCSAML-AS1,LINC01341,CNST,C1orf100,OR2T6,LOC255654,C1orf101,PGBD2,OR2L13,OR14A16,VN1R5,LOC339529,OR6F1,OR2W3,OR2T8,…
AMP07	Amplification	8q13.1	8	66522927	66667559	0.54537	5.4898e-08	4	MYBL1,C8orf44,VCPIP1,C8orf44-SGK3
AMP08	Amplification	8q21.13	8	80167373	80712251	0.587037	4.2991e-11	4	TPD52,ZBTB10,ZNF704,MIR5708
AMP09	Amplification	8q22.3	8	100401292	100639762	0.622222	2.3596e-22	2	ANKRD46,SNX31
AMP10	Amplification	8q24.21	8	127663843	127758305	0.638889	1.6468e-59	2	MYC,CASC11
AMP11	Amplification	8q24.3	8	140505152	143671944	0.583333	1.4601e-16	54	ADGRB1,CYP11B1,CYP11B2,EEF1D,GLI4,GML,GPR20,LY6E,LY6H,PTK2,TSTA3,PSCA,LY6D,JRK,ZNF623,PTP4A3,DENND3,ZC3H3,ARC,AGO2,THEM6,CHRAC1,LY6K,SLURP1,SLC45A4,PYCRL,LYNX1,RHPN1-AS1,GSDMD,ZNF696,TIGD5,NAPRT,RHPN1,TOP1MT,LYPD2,TSNARE1,C8orf31,ZFP41,GPIHBP1,MROH5,MAFA,MIR151A,LINC00051,MROH6,LINC01300,CDC42P3,LOC100133669,LOC100288181,MIR1302-7,MINCR,MIR4472-1,LOC101928087,MAFA-AS1,LOC105375787
AMP12	Amplification	20q13.2	20	53540389	53743037	0.510185	4.299e-44	3	ZNF217,LOC101927770,LOC105372672
DEL01	Deletion	8p23.2	8	2166023	6404670	0.526852	4.0714e-40	2	CSMD1,LOC101927815
DEL02	Deletion	8p21.3	8	22266105	23844706	0.552778	9.2829e-07	28	EGR3,LOXL2,NKX3-1,PPP3CC,TNFRSF10D,TNFRSF10C,TNFRSF10B,TNFRSF10A,ENTPD4,SORBS3,RHOBTB2,SLC39A14,SLC25A37,PIWIL2,BIN3,CCAR2,PDLIM2,BIN3-IT1,CHMP7,NKX2-6,PEBP4,R3HCC1,LOC254896,LOC286059,LOC389641,C8orf58,LOC100507156,LOC101929237
DEL03	Deletion	11q23.2	11	105978431	122029116	0.522222	4.0702e-25	182	ACAT1,APOA1,APOA4,APOC3,ARCN1,ATM,FXYD2,CXCR5,CBL,CD3D,CD3E,CD3G,CRYAB,DDX6,DDX10,DLAT,DPAGT1,DRD2,FDX1,SLC37A4,GRIK4,GUCY1A2,H2AFX,HMBS,HSPB2,HTR3A,IL10RA,IL18,MCAM,KMT2A,NCAM1,NNMT,NPAT,PAFAH1B2,POU2AF1,PPP2R1B,PTS,NECTIN1,RDX,RPS25,SC5D,SCN2B,SCN4B,SDHD,SLN,SORL1,TAGLN,TECTA,THY1,UPK2,ZBTB16,CUL5,ZPR1,USP2,PCSK7,HTR3B,ZW10,UBE4A,C2CD2L,RBM7,MPZL2,HYOU1,ATP5L,TREH,CEP164,EXPH5,PHLDB1,SIK2,ARHGE…
DEL04	Deletion	16q11.2	16	31760997	46658806	0.535185	0.0011216	21	hsa-mir-1826,ZNF267,TP53TG3,SHCBP1,ANKRD26P1,FRG2DP,LINC01566,SLC6A10P,LOC390705,FLJ26245,UBE2MP1,LINC00273,TP53TG3C,TP53TG3D,TP53TG3B,TP53TG3HP,HERC2P4,LOC102723753,TP53TG3E,TP53TG3F,ENPP7P13
DEL05	Deletion	16q23.1	16	78007373	79593873	0.641667	0.00049115	2	CLEC3A,WWOX
DEL06	Deletion	16q24.3	16	89234015	90338345	0.65	2.1195e-05	30	AFG3L1P,GAS8-AS1,DPEP1,FANCA,GAS8,MC1R,CHMP1A,RPL13,SPG7,CDK10,VPS9D1,TUBB3,PRDM7,TCF25,CPNE7,ANKRD11,DEF8,DBNDD1,SPIRE2,CENPBD1,ZNF276,SPATA2L,SPATA33,SNORD68,VPS9D1-AS1,URAHP,LOC100287036,FAM157C,LOC101927817,LOC105371414
DEL07	Deletion	17p13.3	17	1	1424420	0.589815	0.0024548	22	ABR,YWHAE,DOC2B,RPH3AL,TIMM22,GEMIN4,GLOD4,MRM3,VPS53,NXN,FAM57A,TUSC5,RFLNB,C17orf97,SCGB1C2,BHLHA9,DBIL5P,MIR3183,LOC100506371,LOC100506388,LOC101927727,LOC105371430
DEL08	Deletion	17p12	17	11993313	12552764	0.606481	1.5011e-14	2	MAP2K4,MIR744
