## Supplementary Table S5 for "Non-Blood Liquid Biopsy of Nipple Discharge to Decode Tumor-Derived CNV Signatures for Breast Cancer Detection and Prognostication"

### Sheet: Supplementary Table 4
Supplementary Table S5. List of genes constituting the Fidelity Score.
AFF3
ESR1
THSD4
TFF1
KCNQ1OT1
NEK10
ATF6
LINC01876
SEMA4A
PMAIP1
BMPR1B
CHST8
SCUBE2
NOS1AP
MLF1
MOK
TUFT1
AREG
CCDC200
COL4A5
KCNQ1
PMF1
NFE2L3
RAB31
CASC15
PTPRT
PIEZO2
CLSTN2
TESK2
SMG5
